# Genome-wide DNA methylation patterns reveal clinically relevant predictive and prognostic subtypes in osteosarcoma

**DOI:** 10.1101/2020.11.26.20238584

**Authors:** Christopher E. Lietz, Erik T. Newman, Andrew D. Kelly, Santiago A. Lozano-Calderon, David H. Ebb, Kevin A. Raskin, Gregory M. Cote, Edwin Choy, G. Petur Nielsen, Benjamin Haibe-Kains, Martin J. Aryee, Dimitrios Spentzos

## Abstract

**Background:** Osteosarcoma (OSA) is an aggressive malignancy predominantly affecting children and young-adults. Genetic analysis has characterized very few recurrent mutations in OSA, and an improved understanding of interpatient tumor heterogeneity is needed for clinical management.

**Methods:** We analyzed genome-wide DNA methylation in primary OSA tumors from the NCI Therapeutically Applicable Research to Generate Effective Treatments (TARGET) program (n = 83) profiled using the Illumina 450K methylation array. We tested if broad genomic methylation predicted outcomes and defined supervised methylomic signatures predictive of Recurrence Free Survival (RFS), Chemotherapy Response (CR), and Metastatic disease at Diagnosis (MetDx). We assessed methylation pattern reproducibility in two independent clinical datasets (n = 28 and 34) and in an *in vitro* dataset (n = 11). Correlations between genomic methylation and transcription were tested using TARGET RNA-seq data. An *in silico* pharmacogenomic screen was performed to identify agents for future stratified application.

**Results:** Genome-wide methylation defined two subgroups. Relatively hypomethylated tumors experienced better chemotherapy response (Odds Ratio = 6.429, Fisher’s p = 0.007), longer RFS (metastatic, median 2.3 vs 26.7 months, localized, median 63.5 vs 104.7 months, stratified log-rank p = 0.006), and Overall Survival (p = 5×10-4) than hypermethylated tumors. Robust genomic methylation signatures predictive of RFS and CR were defined, and the signatures’ methylation patterns were reproducible in the independent clinical and *in vitro* datasets. The RFS signature was enriched for intragenic sites, whereas the CR signature and clinically relevant genome-wide methylation patterns were enriched for intergenic sites. Normal-tissue-like methylation patterns were associated with poor prognosis and *in vitro* analysis suggested that the methylation signatures are associated with tumor aggressiveness. Downstream transcriptional analysis revealed that genes annotated to the RFS methylation signature were also predictive survival. The transcriptional program represented in the RFS signature included several critical cellular pathways, whereas the CR signature was associated with much fewer known pathways, possibly reflecting a much broader cellular “methylation state” related to chemoresponse. A pharmacogenomic screen identified potential therapies, including epigenomic modifiers, for future stratified clinical application.

**Conclusion:** Genomic methylation offers insight into patient prognosis and could be a useful tool for developing alternate adjuvant therapeutic strategies.
