## Supplementary material for "Genome-wide DNA methylation patterns reveal clinically relevant predictive and prognostic subtypes in osteosarcoma": Table S4

Profile	Term source	Term	Genes	p	FDR
RFS	BioCarta	h_bcrPathway:BCR Signaling Pathway	4	0.009824667	0.099643164
RFS	chromosome	1	42	5.75105E-05	0.000443973
RFS	cytoband	6p22-p21.3	4	0.002547021	0.031357066
RFS	cytoband	1q22-q23	3	0.006328831	0.076250294
RFS	GO_BP	GO:0010595~positive regulation of endothelial cell migration	5	0.001558366	0.025090682
RFS	GO_BP	GO:0060998~regulation of dendritic spine development	3	0.002392917	0.038283298
RFS	GO_BP	GO:0042104~positive regulation of activated T cell proliferation	4	0.003072087	0.04889579
RFS	GO_BP	GO:0007165~signal transduction	24	0.003911168	0.061855218
RFS	GO_BP	GO:0007268~chemical synaptic transmission	9	0.004876621	0.076561318
RFS	GO_BP	GO:0008284~positive regulation of cell proliferation	13	0.005143356	0.080586001
RFS	GO_CC	GO:0043234~protein complex	14	0.000486779	0.006160556
RFS	GO_CC	GO:0045202~synapse	9	0.000726177	0.009177468
RFS	GO_CC	GO:0005578~proteinaceous extracellular matrix	9	0.008099994	0.098073377
RFS	GO_MF	GO:0003682~chromatin binding	14	0.000474412	0.006498619
RFS	GO_MF	GO:0043565~sequence-specific DNA binding	14	0.005651773	0.074918937
RFS	KEGG	hsa05322:Systemic lupus erythematosus	7	0.005406023	0.063092767
CR	Cytoband	14q32.31	9	2.11562E-08	2.4212E-07
CR	GO_BP	GO:0043547~positive regulation of GTPase activity	11	0.006121416	0.09069606
CR	GO_CC	GO:0005578~proteinaceous extracellular matrix	9	0.000584908	0.007069441
CR	GO_MF	GO:0031402~sodium ion binding	3	0.003054539	0.038193442
CR	GO_MF	GO:0015293~symporter activity	4	0.005431916	0.066984517
MetDx	cytoband	5q31	14	1.39101E-12	1.71017E-11
MetDx	cytoband	2q36.1	3	0.007066209	0.083491442
MetDx	GO_BP	GO:0007156~homophilic cell adhesion via plasma membrane adhesion molecules	18	2.09478E-12	3.40811E-11
MetDx	GO_BP	GO:0045165~cell fate commitment	7	1.13866E-05	0.000185239
MetDx	GO_BP	GO:0000122~negative regulation of transcription from RNA polymerase II promoter	20	0.000441139	0.007153038
MetDx	GO_BP	GO:0048565~digestive tract development	5	0.000595313	0.009641617
MetDx	GO_BP	GO:0045944~positive regulation of transcription from RNA polymerase II promoter	23	0.001375381	0.022143469
MetDx	GO_BP	GO:0035176~social behavior	5	0.001976982	0.031683765
MetDx	GO_BP	GO:0009954~proximal/distal pattern formation	4	0.002315366	0.037011463
MetDx	GO_BP	GO:0045665~negative regulation of neuron differentiation	5	0.003483129	0.055186829
MetDx	GO_BP	GO:0003281~ventricular septum development	4	0.003627292	0.057408152
MetDx	GO_BP	GO:0009887~organ morphogenesis	6	0.003653634	0.057813512
MetDx	GO_BP	GO:0043586~tongue development	3	0.005234221	0.081838859
MetDx	GO_BP	GO:0016337~single organismal cell-cell adhesion	6	0.005432791	0.084816193
MetDx	GO_BP	GO:0007275~multicellular organism development	14	0.005664235	0.088274995
MetDx	GO_CC	GO:0014069~postsynaptic density	11	4.04715E-05	0.000518014
MetDx	GO_CC	GO:0005886~plasma membrane	68	0.000359312	0.004590364
MetDx	GO_MF	GO:0001078~transcriptional repressor activity, RNA polymerase II core promoter proximal region sequence-specific binding	10	4.91515E-06	6.59427E-05
MetDx	GO_MF	GO:0005509~calcium ion binding	21	0.000200235	0.002683142
MetDx	GO_MF	GO:0001077~transcriptional activator activity, RNA polymerase II core promoter proximal region sequence-specific binding	11	0.000379308	0.005077076
MetDx	GO_MF	GO:0000978~RNA polymerase II core promoter proximal region sequence-specific DNA binding	13	0.000774904	0.010346742
MetDx	GO_MF	GO:0043565~sequence-specific DNA binding	16	0.000877799	0.011713146
CGI	BioCarta	h_wntPathway:WNT Signaling Pathway	8	0.004737891	0.000579705
CGI	chromosome	19	147	1.93964E-07	1.55595E-08
CGI	chromosome	5	98	0.006168668	0.000484257
CGI	chromosome	17	106	0.011398769	0.000878625
CGI	cytoband	5q31	30	5.75493E-13	8.82439E-14
CGI	cytoband	19p13.3	28	4.36751E-05	0.0000
CGI	cytoband	6p22-p21.3	10	0.0001	0.0000
CGI	cytoband	20q13.3	7	0.0002	0.0000
CGI	cytoband	19q13.33	15	0.0003	0.0000
CGI	cytoband	7p15-p14	7	0.0003	0.0000
CGI	cytoband	1p36.3	6	0.0003	0.0000
CGI	cytoband	11p15.5	16	0.0005	0.0001
CGI	cytoband	12q13.3	8	0.0013	0.0002
CGI	cytoband	6p22.1	14	0.0015	0.0002
CGI	cytoband	13q34	9	0.0022	0.0003
CGI	cytoband	18q23	7	0.003440261	0.0005
CGI	cytoband	19q13.1	9	0.005085675	0.0008
CGI	GO_BP	GO:0045944~positive regulation of transcription from RNA polymerase II promoter	179	2.77806E-24	5.2247E-25
CGI	GO_BP	GO:0006366~transcription from RNA polymerase II promoter	115	7.05142E-23	1.32616E-23
CGI	GO_BP	GO:0045893~positive regulation of transcription, DNA-templated	100	2.26021E-15	4.17444E-16
CGI	GO_BP	GO:0000122~negative regulation of transcription from RNA polymerase II promoter	125	3.8624E-15	7.30527E-16
CGI	GO_BP	GO:0009952~anterior/posterior pattern specification	30	3.48969E-12	6.56298E-13
CGI	GO_BP	GO:0042472~inner ear morphogenesis	24	4.70796E-12	8.85435E-13
CGI	GO_BP	GO:0007156~homophilic cell adhesion via plasma membrane adhesion molecules	43	8.67473E-12	1.63145E-12
CGI	GO_BP	GO:0007275~multicellular organism development	91	2.34225E-11	4.40508E-12
CGI	GO_BP	GO:0007268~chemical synaptic transmission	52	4.19489E-10	7.88931E-11
CGI	GO_BP	GO:0048704~embryonic skeletal system morphogenesis	18	3.86082E-09	7.26103E-10
CGI	GO_BP	GO:0035115~embryonic forelimb morphogenesis	16	9.42468E-09	1.7725E-09
CGI	GO_BP	GO:0007626~locomotory behavior	25	5.52951E-08	1.03993E-08
CGI	GO_BP	GO:0045665~negative regulation of neuron differentiation	20	6.43894E-08	1.21097E-08
CGI	GO_BP	GO:0009954~proximal/distal pattern formation	13	1.19286E-07	2.24341E-08
CGI	GO_BP	GO:0060065~uterus development	10	2.69799E-07	5.0741E-08
CGI	GO_BP	GO:0043010~camera-type eye development	16	3.52097E-07	6.62185E-08
CGI	GO_BP	GO:0030534~adult behavior	13	3.63501E-07	6.83634E-08
CGI	GO_BP	GO:0050885~neuromuscular process controlling balance	17	4.77395E-07	8.97831E-08
CGI	GO_BP	GO:0003151~outflow tract morphogenesis	17	4.77395E-07	8.97831E-08
CGI	GO_BP	GO:0007399~nervous system development	51	5.1516E-07	9.68855E-08
CGI	GO_BP	GO:0071805~potassium ion transmembrane transport	29	5.89836E-07	1.1093E-07
CGI	GO_BP	GO:0035176~social behavior	17	9.24181E-07	1.73809E-07
CGI	GO_BP	GO:0008284~positive regulation of cell proliferation	71	1.10905E-06	2.08577E-07
CGI	GO_BP	GO:0008285~negative regulation of cell proliferation	63	1.12032E-06	2.10695E-07
CGI	GO_BP	GO:0034765~regulation of ion transmembrane transport	27	1.15312E-06	2.16864E-07
CGI	GO_BP	GO:0045892~negative regulation of transcription, DNA-templated	74	1.78691E-06	3.36058E-07
CGI	GO_BP	GO:0042733~embryonic digit morphogenesis	18	1.87529E-06	3.52679E-07
CGI	GO_BP	GO:0021527~spinal cord association neuron differentiation	9	2.09099E-06	3.93244E-07
CGI	GO_BP	GO:0045165~cell fate commitment	16	2.76777E-06	5.20521E-07
CGI	GO_BP	GO:0006351~transcription, DNA-templated	217	7.17179E-06	0.0000
CGI	GO_BP	GO:0035116~embryonic hindlimb morphogenesis	12	7.73586E-06	0.0000
CGI	GO_BP	GO:0048485~sympathetic nervous system development	9	8.97079E-06	0.0000
CGI	GO_BP	GO:0030182~neuron differentiation	23	9.16152E-06	0.0000
CGI	GO_BP	GO:0007605~sensory perception of sound	28	1.29392E-05	0.0000
CGI	GO_BP	GO:0019226~transmission of nerve impulse	10	1.42229E-05	0.0000
CGI	GO_BP	GO:0001764~neuron migration	24	1.53785E-05	0.0000
CGI	GO_BP	GO:0006357~regulation of transcription from RNA polymerase II promoter	64	1.90767E-05	0.0000
CGI	GO_BP	GO:0048701~embryonic cranial skeleton morphogenesis	12	2.41052E-05	0.0000
CGI	GO_BP	GO:0042475~odontogenesis of dentin-containing tooth	16	3.13292E-05	0.0000
CGI	GO_BP	GO:0042391~regulation of membrane potential	19	3.50836E-05	0.0000
CGI	GO_BP	GO:0071542~dopaminergic neuron differentiation	10	3.60979E-05	0.0000
CGI	GO_BP	GO:0006813~potassium ion transport	20	3.63705E-05	0.0000
CGI	GO_BP	GO:0001709~cell fate determination	9	4.85146E-05	0.0000
CGI	GO_BP	GO:0048665~neuron fate specification	8	5.78679E-05	0.0000
CGI	GO_BP	GO:0071625~vocalization behavior	8	5.78679E-05	0.0000
CGI	GO_BP	GO:0009653~anatomical structure morphogenesis	21	6.06976E-05	0.0000
CGI	GO_BP	GO:0021902~commitment of neuronal cell to specific neuron type in forebrain	6	7.46029E-05	0.0000
CGI	GO_BP	GO:0051216~cartilage development	16	7.63426E-05	0.0000
CGI	GO_BP	GO:1901379~regulation of potassium ion transmembrane transport	8	0.000100653	0.0000
CGI	GO_BP	GO:0035050~embryonic heart tube development	8	0.000100653	0.0000
CGI	GO_BP	GO:0048536~spleen development	12	0.000115666	0.0000
CGI	GO_BP	GO:0001658~branching involved in ureteric bud morphogenesis	13	0.000117682	0.0000
CGI	GO_BP	GO:0048538~thymus development	13	0.000150907	0.0000
CGI	GO_BP	GO:0031018~endocrine pancreas development	10	0.000166678	0.0000
CGI	GO_BP	GO:0001843~neural tube closure	18	0.000173608	0.0000
CGI	GO_BP	GO:0009887~organ morphogenesis	20	0.00018857	0.0000
CGI	GO_BP	GO:0045666~positive regulation of neuron differentiation	18	0.000204917	0.0000
CGI	GO_BP	GO:0001525~angiogenesis	36	0.000221947	0.0000
CGI	GO_BP	GO:0008584~male gonad development	20	0.000252899	0.0000
CGI	GO_BP	GO:0001756~somitogenesis	12	0.000255341	0.0000
CGI	GO_BP	GO:0050908~detection of light stimulus involved in visual perception	8	0.000261856	0.0000
CGI	GO_BP	GO:0007411~axon guidance	28	0.000314802	0.0001
CGI	GO_BP	GO:0007389~pattern specification process	10	0.000316037	0.0001
CGI	GO_BP	GO:0033189~response to vitamin A	8	0.000397619	0.0001
CGI	GO_BP	GO:0048557~embryonic digestive tract morphogenesis	8	0.000397619	0.0001
CGI	GO_BP	GO:0001662~behavioral fear response	10	0.000424462	0.0001
CGI	GO_BP	GO:0048469~cell maturation	11	0.000554345	0.0001
CGI	GO_BP	GO:0071773~cellular response to BMP stimulus	10	0.000561704	0.0001
CGI	GO_BP	GO:0071300~cellular response to retinoic acid	16	0.000575919	0.0001
CGI	GO_BP	GO:0009611~response to wounding	15	0.00059101	0.0001
CGI	GO_BP	GO:0060022~hard palate development	5	0.000641427	0.0001
CGI	GO_BP	GO:0007267~cell-cell signaling	38	0.000658809	0.0001
CGI	GO_BP	GO:0048935~peripheral nervous system neuron development	6	0.000722055	0.0001
CGI	GO_BP	GO:0008016~regulation of heart contraction	10	0.000733244	0.0001
CGI	GO_BP	GO:0060441~epithelial tube branching involved in lung morphogenesis	7	0.000883314	0.0002
CGI	GO_BP	GO:0002053~positive regulation of mesenchymal cell proliferation	9	0.000944058	0.0002
CGI	GO_BP	GO:0042755~eating behavior	9	0.000944058	0.0002
CGI	GO_BP	GO:0001501~skeletal system development	24	0.000995244	0.0002
CGI	GO_BP	GO:0007155~cell adhesion	59	0.001047016	0.0002
CGI	GO_BP	GO:0048646~anatomical structure formation involved in morphogenesis	6	0.001232627	0.0002
CGI	GO_BP	GO:0032200~telomere organization	9	0.001244064	0.0002
CGI	GO_BP	GO:0060349~bone morphogenesis	9	0.001244064	0.0002
CGI	GO_BP	GO:0060070~canonical Wnt signaling pathway	17	0.001291204	0.0002
CGI	GO_BP	GO:0030326~embryonic limb morphogenesis	11	0.001358496	0.0003
CGI	GO_BP	GO:0006355~regulation of transcription, DNA-templated	159	0.001363981	0.0003
CGI	GO_BP	GO:0060017~parathyroid gland development	5	0.001397192	0.0003
CGI	GO_BP	GO:0048793~pronephros development	5	0.001397192	0.0003
CGI	GO_BP	GO:0021520~spinal cord motor neuron cell fate specification	5	0.001397192	0.0003
CGI	GO_BP	GO:0090103~cochlea morphogenesis	8	0.001581702	0.0003
CGI	GO_BP	GO:0021983~pituitary gland development	9	0.001615275	0.0003
CGI	GO_BP	GO:0042493~response to drug	42	0.001621833	0.0003
CGI	GO_BP	GO:0021522~spinal cord motor neuron differentiation	7	0.001887427	0.0003
CGI	GO_BP	GO:0048565~digestive tract development	10	0.001893095	0.0004
CGI	GO_BP	GO:0001655~urogenital system development	6	0.001967924	0.0004
CGI	GO_BP	GO:0051290~protein heterotetramerization	11	0.00202244	0.0004
CGI	GO_BP	GO:0021913~regulation of transcription from RNA polymerase II promoter involved in ventral spinal cord interneuron specification	4	0.00220118	0.0004
CGI	GO_BP	GO:0034653~retinoic acid catabolic process	4	0.00220118	0.0004
CGI	GO_BP	GO:0007420~brain development	29	0.002371708	0.0004
CGI	GO_BP	GO:0035019~somatic stem cell population maintenance	14	0.002532964	0.0005
CGI	GO_BP	GO:0007165~signal transduction	125	0.002540515	0.0005
CGI	GO_BP	GO:2000543~positive regulation of gastrulation	5	0.00260923	0.0005
CGI	GO_BP	GO:0048706~embryonic skeletal system development	9	0.002616995	0.0005
CGI	GO_BP	GO:0045807~positive regulation of endocytosis	7	0.00263233	0.0005
CGI	GO_BP	GO:0007507~heart development	28	0.002760327	0.0005
CGI	GO_BP	GO:0051602~response to electrical stimulus	8	0.00276744	0.0005
CGI	GO_BP	GO:0007188~adenylate cyclase-modulating G-protein coupled receptor signaling pathway	10	0.002865226	0.0005
CGI	GO_BP	GO:0048015~phosphatidylinositol-mediated signaling	19	0.002961428	0.0005
CGI	GO_BP	GO:0014032~neural crest cell development	6	0.002978715	0.0005
CGI	GO_BP	GO:0032026~response to magnesium ion	6	0.002978715	0.0005
CGI	GO_BP	GO:0030901~midbrain development	9	0.003272212	0.0006
CGI	GO_BP	GO:0030513~positive regulation of BMP signaling pathway	9	0.003272212	0.0006
CGI	GO_BP	GO:0032355~response to estradiol	17	0.003453307	0.0006
CGI	GO_BP	GO:0061337~cardiac conduction	11	0.003484497	0.0006
CGI	GO_BP	GO:0001755~neural crest cell migration	11	0.003484497	0.0006
CGI	GO_BP	GO:0030878~thyroid gland development	8	0.003569552	0.0007
CGI	GO_BP	GO:0032332~positive regulation of chondrocyte differentiation	7	0.00357759	0.0007
CGI	GO_BP	GO:0090190~positive regulation of branching involved in ureteric bud morphogenesis	7	0.00357759	0.0007
CGI	GO_BP	GO:0007204~positive regulation of cytosolic calcium ion concentration	22	0.00380435	0.0007
CGI	GO_BP	GO:0060021~palate development	15	0.003909003	0.0007
CGI	GO_BP	GO:0051897~positive regulation of protein kinase B signaling	16	0.003914484	0.0007
CGI	GO_BP	GO:0045595~regulation of cell differentiation	9	0.004047894	0.0007
CGI	GO_BP	GO:0006335~DNA replication-dependent nucleosome assembly	9	0.004047894	0.0007
CGI	GO_BP	GO:0030900~forebrain development	11	0.004124713	0.0007
CGI	GO_BP	GO:0060402~calcium ion transport into cytosol	6	0.004316751	0.0008
CGI	GO_BP	GO:0061549~sympathetic ganglion development	5	0.004386386	0.0008
CGI	GO_BP	GO:0003309~type B pancreatic cell differentiation	5	0.004386386	0.0008
CGI	GO_BP	GO:2000463~positive regulation of excitatory postsynaptic potential	7	0.00475329	0.0009
CGI	GO_BP	GO:0046854~phosphatidylinositol phosphorylation	17	0.004802148	0.0009
CGI	GO_BP	GO:0007613~memory	13	0.004830038	0.0009
CGI	GO_BP	GO:0050808~synapse organization	9	0.00495789	0.0009
CGI	GO_BP	GO:0014066~regulation of phosphatidylinositol 3-kinase signaling	15	0.004979285	0.0009
CGI	GO_BP	GO:0060415~muscle tissue morphogenesis	4	0.005159331	0.0009
CGI	GO_BP	GO:0003357~noradrenergic neuron differentiation	4	0.005159331	0.0009
CGI	GO_BP	GO:0051891~positive regulation of cardioblast differentiation	4	0.005159331	0.0009
CGI	GO_BP	GO:0007568~aging	25	0.005506414	0.0010
CGI	GO_CC	GO:0005667~transcription factor complex	48	5.53984E-12	8.1706E-13
CGI	GO_CC	GO:0030054~cell junction	77	1.78547E-09	2.63337E-10
CGI	GO_CC	GO:0008076~voltage-gated potassium channel complex	24	3.65677E-07	5.39332E-08
CGI	GO_CC	GO:0045211~postsynaptic membrane	40	1.01594E-06	1.49839E-07
CGI	GO_CC	GO:0005886~plasma membrane	411	1.2748E-06	1.88018E-07
CGI	GO_CC	GO:0030425~dendrite	53	4.6701E-06	6.88767E-07
CGI	GO_CC	GO:0030018~Z disc	25	2.33017E-05	3.4362E-06
CGI	GO_CC	GO:0045202~synapse	33	2.35215E-05	3.46861E-06
CGI	GO_CC	GO:0005634~nucleus	508	5.69585E-05	8.39748E-06
CGI	GO_CC	GO:0005891~voltage-gated calcium channel complex	11	5.86502E-05	8.64679E-06
CGI	GO_CC	GO:0005887~integral component of plasma membrane	156	6.47249E-05	9.54198E-06
CGI	GO_CC	GO:0044798~nuclear transcription factor complex	7	9.28289E-05	1.36825E-05
CGI	GO_CC	GO:0030424~axon	35	0.000254088	3.74099E-05
CGI	GO_CC	GO:0043025~neuronal cell body	45	0.000295044	4.34277E-05
CGI	GO_CC	GO:0016324~apical plasma membrane	42	0.000389889	5.73506E-05
CGI	GO_CC	GO:0000788~nuclear nucleosome	12	0.000620582	9.11398E-05
CGI	GO_CC	GO:0043194~axon initial segment	6	0.001078985	0.000157964
CGI	GO_CC	GO:0000786~nucleosome	18	0.001406008	0.000205379
CGI	GO_CC	GO:0005576~extracellular region	163	0.002286992	0.000332055
CGI	GO_CC	GO:0008328~ionotropic glutamate receptor complex	5	0.002340731	0.000339732
CGI	GO_CC	GO:0005578~proteinaceous extracellular matrix	36	0.003650025	0.000525039
CGI	GO_CC	GO:0014069~postsynaptic density	27	0.004017607	0.000576464
CGI	GO_CC	GO:0016604~nuclear body	9	0.004151829	0.000595178
CGI	GO_CC	GO:0090575~RNA polymerase II transcription factor complex	9	0.004151829	0.000595178
CGI	GO_CC	GO:0005796~Golgi lumen	17	0.004484199	0.000641367
CGI	GO_CC	GO:0044300~cerebellar mossy fiber	4	0.004744733	0.000677426
CGI	GO_CC	GO:0043204~perikaryon	18	0.005177311	0.00073701
CGI	GO_CC	GO:0033268~node of Ranvier	6	0.005325247	0.000757305
CGI	GO_CC	GO:0031012~extracellular matrix	38	0.006006212	0.000850193
CGI	GO_CC	GO:0032281~AMPA glutamate receptor complex	8	0.006017018	0.00085166
CGI	GO_CC	GO:0014701~junctional sarcoplasmic reticulum membrane	5	0.006151	0.00086983
CGI	GO_CC	GO:0005912~adherens junction	11	0.006269261	0.000885841
CGI	GO_MF	GO:0043565~sequence-specific DNA binding	136	5.88297E-35	9.46145E-36
CGI	GO_MF	GO:0001077~transcriptional activator activity, RNA polymerase II core promoter proximal region sequence-specific binding	72	9.88897E-23	1.59042E-23
CGI	GO_MF	GO:0003700~transcription factor activity, sequence-specific DNA binding	165	4.30717E-20	6.92714E-21
CGI	GO_MF	GO:0000977~RNA polymerase II regulatory region sequence-specific DNA binding	51	3.7573E-12	6.04283E-13
CGI	GO_MF	GO:0000978~RNA polymerase II core promoter proximal region sequence-specific DNA binding	71	5.74436E-12	9.23861E-13
CGI	GO_MF	GO:0000981~RNA polymerase II transcription factor activity, sequence-specific DNA binding	43	9.58117E-11	1.54092E-11
CGI	GO_MF	GO:0001228~transcriptional activator activity, RNA polymerase II transcription regulatory region sequence-specific binding	29	1.58449E-09	2.54831E-10
CGI	GO_MF	GO:0005509~calcium ion binding	107	2.52441E-09	4.05996E-10
CGI	GO_MF	GO:0005249~voltage-gated potassium channel activity	22	2.8108E-09	4.52055E-10
CGI	GO_MF	GO:0003705~transcription factor activity, RNA polymerase II distal enhancer sequence-specific binding	22	3.92628E-08	6.31456E-09
CGI	GO_MF	GO:0001078~transcriptional repressor activity, RNA polymerase II core promoter proximal region sequence-specific binding	29	6.80046E-08	1.0937E-08
CGI	GO_MF	GO:0000979~RNA polymerase II core promoter sequence-specific DNA binding	19	4.14207E-07	6.66158E-08
CGI	GO_MF	GO:0003682~chromatin binding	60	4.74408E-06	7.62954E-07
CGI	GO_MF	GO:0044212~transcription regulatory region DNA binding	39	5.11866E-06	8.23192E-07
CGI	GO_MF	GO:0001085~RNA polymerase II transcription factor binding	15	1.69611E-05	2.72747E-06
CGI	GO_MF	GO:0071837~HMG box domain binding	9	4.48139E-05	7.2049E-06
CGI	GO_MF	GO:0070888~E-box binding	12	5.82358E-05	9.36184E-06
CGI	GO_MF	GO:0005251~delayed rectifier potassium channel activity	12	0.000104781	1.68385E-05
CGI	GO_MF	GO:0046982~protein heterodimerization activity	63	0.000125705	2.01977E-05
CGI	GO_MF	GO:0008134~transcription factor binding	43	0.000168317	2.70357E-05
CGI	GO_MF	GO:0005246~calcium channel regulator activity	10	0.000213036	3.42072E-05
CGI	GO_MF	GO:0003677~DNA binding	179	0.000230433	3.69957E-05
CGI	GO_MF	GO:0015459~potassium channel regulator activity	12	0.000296173	4.75267E-05
CGI	GO_MF	GO:0046934~phosphatidylinositol-4,5-bisphosphate 3-kinase activity	15	0.00044522	7.13639E-05
CGI	GO_MF	GO:0001158~enhancer sequence-specific DNA binding	8	0.000781015	0.000124872
CGI	GO_MF	GO:0035255~ionotropic glutamate receptor binding	8	0.001088375	0.000173612
CGI	GO_MF	GO:0005245~voltage-gated calcium channel activity	11	0.00124931	0.000199042
CGI	GO_MF	GO:0000987~core promoter proximal region sequence-specific DNA binding	8	0.001483152	0.000235883
CGI	GO_MF	GO:0005001~transmembrane receptor protein tyrosine phosphatase activity	7	0.001783064	0.000282943
CGI	GO_MF	GO:0043425~bHLH transcription factor binding	8	0.001981152	0.000313908
CGI	GO_MF	GO:0019904~protein domain specific binding	31	0.002010162	0.000318435
CGI	GO_MF	GO:0008401~retinoic acid 4-hydroxylase activity	4	0.002131333	0.000337323
CGI	GO_MF	GO:0005088~Ras guanyl-nucleotide exchange factor activity	20	0.002804483	0.000441625
CGI	GO_MF	GO:0046983~protein dimerization activity	24	0.00293118	0.000461137
CGI	GO_MF	GO:0017147~Wnt-protein binding	9	0.003055914	0.000480311
CGI	GO_MF	GO:0004012~phospholipid-translocating ATPase activity	6	0.004115447	0.000641729
CGI	GO_MF	GO:0005222~intracellular cAMP activated cation channel activity	5	0.00421393	0.000656601
CGI	GO_MF	GO:0005179~hormone activity	17	0.004318926	0.000672433
CGI	GO_MF	GO:0097110~scaffold protein binding	11	0.00525998	0.00081321
CGI	KEGG	hsa04080:Neuroactive ligand-receptor interaction	45	7.40819E-06	9.65942E-07
CGI	KEGG	hsa05202:Transcriptional misregulation in cancer	32	7.46931E-06	9.7391E-07
CGI	KEGG	hsa04550:Signaling pathways regulating pluripotency of stem cells	28	1.41012E-05	1.83856E-06
CGI	KEGG	hsa04024:cAMP signaling pathway	35	1.57664E-05	2.05566E-06
CGI	KEGG	hsa04950:Maturity onset diabetes of the young	11	1.6925E-05	2.20669E-06
CGI	KEGG	hsa04310:Wnt signaling pathway	27	3.11126E-05	4.05614E-06
CGI	KEGG	hsa04725:Cholinergic synapse	23	5.68763E-05	7.41381E-06
CGI	KEGG	hsa04930:Type II diabetes mellitus	14	7.07832E-05	9.22579E-06
CGI	KEGG	hsa04020:Calcium signaling pathway	31	7.93692E-05	1.03443E-05
CGI	KEGG	hsa04724:Glutamatergic synapse	23	8.65913E-05	1.12851E-05
CGI	KEGG	hsa05200:Pathways in cancer	54	0.0001004	1.30837E-05
CGI	KEGG	hsa04514:Cell adhesion molecules (CAMs)	25	0.000356498	4.63856E-05
CGI	KEGG	hsa04390:Hippo signaling pathway	26	0.000374491	4.87215E-05
CGI	KEGG	hsa04921:Oxytocin signaling pathway	25	0.000809912	0.000105094
CGI	KEGG	hsa04916:Melanogenesis	19	0.000894674	0.000116034
CGI	KEGG	hsa04723:Retrograde endocannabinoid signaling	19	0.001009449	0.000130829
CGI	KEGG	hsa04727:GABAergic synapse	17	0.00103663	0.00013433
CGI	KEGG	hsa04713:Circadian entrainment	18	0.001318229	0.000170532
CGI	KEGG	hsa05203:Viral carcinogenesis	30	0.001839667	0.000237243
CGI	KEGG	hsa04670:Leukocyte transendothelial migration	20	0.001882329	0.000242683
CGI	KEGG	hsa05032:Morphine addiction	17	0.002186902	0.000281435
CGI	KEGG	hsa05205:Proteoglycans in cancer	29	0.002557015	0.000328336
CGI	KEGG	hsa04015:Rap1 signaling pathway	30	0.002658086	0.000341107
CGI	KEGG	hsa05217:Basal cell carcinoma	12	0.003245763	0.000415057
CGI	KEGG	hsa05033:Nicotine addiction	10	0.003746623	0.00047767
CGI	KEGG	hsa05322:Systemic lupus erythematosus	21	0.004903445	0.000620844
CGI	KEGG	hsa04010:MAPK signaling pathway	33	0.006479254	0.000812678
CGI	KEGG	hsa04726:Serotonergic synapse	18	0.007046521	0.000880844
CGI	KEGG	hsa05034:Alcoholism	25	0.007517324	0.000937063
Enhancer	chromosome	5	113	2.0393E-06	1.63589E-07
Enhancer	chromosome	8	94	3.55473E-05	2.8512E-06
Enhancer	chromosome	7	110	0.000989141	7.90726E-05
Enhancer	chromosome	3	109	0.005785331	0.000454773
Enhancer	ctyoband	5q31	42	1.05771E-24	1.63577E-25
Enhancer	ctyoband	7p15-p14	7	0.000251232	3.87828E-05
Enhancer	ctyoband	4q11-q12	4	0.00035339	5.45128E-05
Enhancer	ctyoband	1p33-p32	5	0.001051783	0.000161428
Enhancer	ctyoband	13q12	6	0.005510603	0.000819082
Enhancer	ctyoband	6p21.1-p12.1	3	0.005909622	0.000875886
Enhancer	GO_BP	GO:0007156~homophilic cell adhesion via plasma membrane adhesion molecules	54	6.3885E-20	1.19655E-20
Enhancer	GO_BP	GO:0045944~positive regulation of transcription from RNA polymerase II promoter	147	3.72041E-13	6.9682E-14
Enhancer	GO_BP	GO:0007155~cell adhesion	86	5.25537E-13	9.84401E-14
Enhancer	GO_BP	GO:0007399~nervous system development	62	2.84949E-12	5.33705E-13
Enhancer	GO_BP	GO:0000122~negative regulation of transcription from RNA polymerase II promoter	111	7.72161E-11	1.44624E-11
Enhancer	GO_BP	GO:0001525~angiogenesis	47	3.75959E-09	7.04163E-10
Enhancer	GO_BP	GO:0042472~inner ear morphogenesis	20	1.07512E-08	2.01368E-09
Enhancer	GO_BP	GO:0006366~transcription from RNA polymerase II promoter	81	1.29286E-08	2.4215E-09
Enhancer	GO_BP	GO:0007165~signal transduction	148	3.77783E-08	7.07579E-09
Enhancer	GO_BP	GO:0035115~embryonic forelimb morphogenesis	15	6.45835E-08	1.20963E-08
Enhancer	GO_BP	GO:0043547~positive regulation of GTPase activity	82	4.15705E-07	7.78604E-08
Enhancer	GO_BP	GO:0030198~extracellular matrix organization	39	4.47779E-07	8.38677E-08
Enhancer	GO_BP	GO:0007626~locomotory behavior	23	6.76326E-07	1.26674E-07
Enhancer	GO_BP	GO:0001764~neuron migration	25	3.04545E-06	5.70391E-07
Enhancer	GO_BP	GO:0001501~skeletal system development	29	4.95712E-06	9.28417E-07
Enhancer	GO_BP	GO:0008284~positive regulation of cell proliferation	67	7.45453E-06	1.39613E-06
Enhancer	GO_BP	GO:0034765~regulation of ion transmembrane transport	25	8.4734E-06	1.58693E-06
Enhancer	GO_BP	GO:0045165~cell fate commitment	15	1.1042E-05	2.06794E-06
Enhancer	GO_BP	GO:0045893~positive regulation of transcription, DNA-templated	71	1.6298E-05	3.05213E-06
Enhancer	GO_BP	GO:0035176~social behavior	15	1.90093E-05	3.5598E-06
Enhancer	GO_BP	GO:0042391~regulation of membrane potential	19	2.53163E-05	4.74062E-06
Enhancer	GO_BP	GO:0045332~phospholipid translocation	10	2.96886E-05	5.55915E-06
Enhancer	GO_BP	GO:0009952~anterior/posterior pattern specification	19	6.35328E-05	1.18929E-05
Enhancer	GO_BP	GO:0032332~positive regulation of chondrocyte differentiation	9	6.5182E-05	1.22014E-05
Enhancer	GO_BP	GO:0050679~positive regulation of epithelial cell proliferation	16	7.11953E-05	1.33263E-05
Enhancer	GO_BP	GO:0001654~eye development	11	8.48099E-05	1.58728E-05
Enhancer	GO_BP	GO:0007411~axon guidance	29	8.59234E-05	1.6081E-05
Enhancer	GO_BP	GO:0002063~chondrocyte development	8	8.60744E-05	1.61093E-05
Enhancer	GO_BP	GO:0006198~cAMP catabolic process	8	8.60744E-05	1.61093E-05
Enhancer	GO_BP	GO:0007416~synapse assembly	16	8.73563E-05	1.6349E-05
Enhancer	GO_BP	GO:0060021~palate development	18	0.000108766	2.03521E-05
Enhancer	GO_BP	GO:0030324~lung development	18	0.000108766	2.03521E-05
Enhancer	GO_BP	GO:0035556~intracellular signal transduction	56	0.000115367	2.15858E-05
Enhancer	GO_BP	GO:0007605~sensory perception of sound	25	0.000182298	3.40889E-05
Enhancer	GO_BP	GO:0048863~stem cell differentiation	10	0.000192263	3.59492E-05
Enhancer	GO_BP	GO:0010595~positive regulation of endothelial cell migration	13	0.000241049	4.50515E-05
Enhancer	GO_BP	GO:0050885~neuromuscular process controlling balance	13	0.000241049	4.50515E-05
Enhancer	GO_BP	GO:0043410~positive regulation of MAPK cascade	18	0.000247439	4.62433E-05
Enhancer	GO_BP	GO:0008285~negative regulation of cell proliferation	54	0.00024932	4.6594E-05
Enhancer	GO_BP	GO:0040007~growth	10	0.00026292	4.91298E-05
Enhancer	GO_BP	GO:0007389~pattern specification process	10	0.00026292	4.91298E-05
Enhancer	GO_BP	GO:0018108~peptidyl-tyrosine phosphorylation	27	0.000272867	5.0984E-05
Enhancer	GO_BP	GO:0071805~potassium ion transmembrane transport	23	0.000297896	5.56481E-05
Enhancer	GO_BP	GO:0048015~phosphatidylinositol-mediated signaling	21	0.00033321	6.22256E-05
Enhancer	GO_BP	GO:0001709~cell fate determination	8	0.000341933	6.38495E-05
Enhancer	GO_BP	GO:0048565~digestive tract development	11	0.000355297	6.63371E-05
Enhancer	GO_BP	GO:0042475~odontogenesis of dentin-containing tooth	14	0.000387238	7.22803E-05
Enhancer	GO_BP	GO:0009887~organ morphogenesis	19	0.000410888	7.66787E-05
Enhancer	GO_BP	GO:0030335~positive regulation of cell migration	30	0.000464771	8.66928E-05
Enhancer	GO_BP	GO:0045665~negative regulation of neuron differentiation	14	0.000467085	8.71228E-05
Enhancer	GO_BP	GO:0060325~face morphogenesis	10	0.000469069	8.74913E-05
Enhancer	GO_BP	GO:0071773~cellular response to BMP stimulus	10	0.000469069	8.74913E-05
Enhancer	GO_BP	GO:0060402~calcium ion transport into cytosol	7	0.000499597	9.31602E-05
Enhancer	GO_BP	GO:0031290~retinal ganglion cell axon guidance	8	0.000503371	9.38607E-05
Enhancer	GO_BP	GO:0051056~regulation of small GTPase mediated signal transduction	24	0.00051847	9.66632E-05
Enhancer	GO_BP	GO:0007628~adult walking behavior	10	0.000613474	0.00011428
Enhancer	GO_BP	GO:0043586~tongue development	6	0.000644578	0.000120041
Enhancer	GO_BP	GO:0009953~dorsal/ventral pattern formation	10	0.000792268	0.000147353
Enhancer	GO_BP	GO:0030534~adult behavior	9	0.000802946	0.000149324
Enhancer	GO_BP	GO:0045766~positive regulation of angiogenesis	21	0.000985333	0.000182947
Enhancer	GO_BP	GO:0050808~synapse organization	10	0.001011259	0.000187718
Enhancer	GO_BP	GO:0051279~regulation of release of sequestered calcium ion into cytosol	6	0.001102315	0.000204456
Enhancer	GO_BP	GO:0048646~anatomical structure formation involved in morphogenesis	6	0.001102315	0.000204456
Enhancer	GO_BP	GO:0048468~cell development	11	0.001126654	0.000208925
Enhancer	GO_BP	GO:0042297~vocal learning	5	0.001273391	0.00023583
Enhancer	GO_BP	GO:0035116~embryonic hindlimb morphogenesis	9	0.001378938	0.000255139
Enhancer	GO_BP	GO:0021983~pituitary gland development	9	0.001378938	0.000255139
Enhancer	GO_BP	GO:0014066~regulation of phosphatidylinositol 3-kinase signaling	16	0.001452877	0.000268644
Enhancer	GO_BP	GO:0046777~protein autophosphorylation	27	0.001656629	0.000305768
Enhancer	GO_BP	GO:0050908~detection of light stimulus involved in visual perception	7	0.001662566	0.000306848
Enhancer	GO_BP	GO:0007417~central nervous system development	21	0.001687539	0.000311388
Enhancer	GO_BP	GO:0003148~outflow tract septum morphogenesis	8	0.00183215	0.000337641
Enhancer	GO_BP	GO:0007507~heart development	28	0.001956187	0.000360105
Enhancer	GO_BP	GO:0043627~response to estrogen	14	0.002039857	0.00037523
Enhancer	GO_BP	GO:0014068~positive regulation of phosphatidylinositol 3-kinase signaling	14	0.002039857	0.00037523
Enhancer	GO_BP	GO:0050882~voluntary musculoskeletal movement	4	0.002048638	0.000376816
Enhancer	GO_BP	GO:0007517~muscle organ development	17	0.002140814	0.00039345
Enhancer	GO_BP	GO:0035023~regulation of Rho protein signal transduction	16	0.002150666	0.000395227
Enhancer	GO_BP	GO:0033189~response to vitamin A	7	0.002322883	0.000426227
Enhancer	GO_BP	GO:0006939~smooth muscle contraction	7	0.002322883	0.000426227
Enhancer	GO_BP	GO:0007409~axonogenesis	18	0.002352245	0.000431503
Enhancer	GO_BP	GO:2000650~negative regulation of sodium ion transmembrane transporter activity	5	0.002382085	0.000436862
Enhancer	GO_BP	GO:0021707~cerebellar granule cell differentiation	5	0.002382085	0.000436862
Enhancer	GO_BP	GO:0009954~proximal/distal pattern formation	8	0.002406189	0.000441189
Enhancer	GO_BP	GO:0030168~platelet activation	20	0.002410658	0.000441991
Enhancer	GO_BP	GO:0048813~dendrite morphogenesis	10	0.002424225	0.000444425
Enhancer	GO_BP	GO:0061337~cardiac conduction	11	0.002917016	0.00053245
Enhancer	GO_BP	GO:0046854~phosphatidylinositol phosphorylation	17	0.003786977	0.000685976
Enhancer	GO_BP	GO:0071625~vocalization behavior	6	0.003880729	0.00070238
Enhancer	GO_BP	GO:0051965~positive regulation of synapse assembly	13	0.003967301	0.000717503
Enhancer	GO_BP	GO:0016525~negative regulation of angiogenesis	13	0.003967301	0.000717503
Enhancer	GO_BP	GO:0060013~righting reflex	5	0.004011304	0.00072518
Enhancer	GO_BP	GO:0071300~cellular response to retinoic acid	14	0.004030749	0.000728571
Enhancer	GO_BP	GO:0007268~chemical synaptic transmission	33	0.004120538	0.000744214
Enhancer	GO_BP	GO:0030326~embryonic limb morphogenesis	10	0.004268703	0.000769972
Enhancer	GO_BP	GO:0043010~camera-type eye development	10	0.004268703	0.000769972
Enhancer	GO_BP	GO:0007169~transmembrane receptor protein tyrosine kinase signaling pathway	17	0.004685846	0.000842127
Enhancer	GO_BP	GO:0060415~muscle tissue morphogenesis	4	0.004809496	0.000863412
Enhancer	GO_BP	GO:0021631~optic nerve morphogenesis	4	0.004809496	0.000863412
Enhancer	GO_BP	GO:0008360~regulation of cell shape	22	0.004833093	0.000867469
Enhancer	GO_BP	GO:0042733~embryonic digit morphogenesis	12	0.005071333	0.000908331
Enhancer	GO_BP	GO:0030512~negative regulation of transforming growth factor beta receptor signaling pathway	13	0.005186675	0.000928052
Enhancer	GO_BP	GO:0048485~sympathetic nervous system development	6	0.005433454	0.00097011
Enhancer	GO_BP	GO:0048844~artery morphogenesis	7	0.005491454	0.000979968
Enhancer	GO_BP	GO:0007492~endoderm development	7	0.005491454	0.000979968
Enhancer	GO_CC	GO:0005886~plasma membrane	447	4.35684E-15	6.36158E-16
Enhancer	GO_CC	GO:0005887~integral component of plasma membrane	173	2.55388E-09	3.75438E-10
Enhancer	GO_CC	GO:0030054~cell junction	74	4.77823E-09	7.02434E-10
Enhancer	GO_CC	GO:0005578~proteinaceous extracellular matrix	49	5.51358E-08	8.10535E-09
Enhancer	GO_CC	GO:0045202~synapse	34	4.28255E-06	6.29547E-07
Enhancer	GO_CC	GO:0045211~postsynaptic membrane	37	7.73165E-06	1.13655E-06
Enhancer	GO_CC	GO:0005604~basement membrane	19	3.13697E-05	4.61057E-06
Enhancer	GO_CC	GO:0005891~voltage-gated calcium channel complex	11	4.32065E-05	6.34978E-06
Enhancer	GO_CC	GO:0031012~extracellular matrix	43	0.000133162	1.95579E-05
Enhancer	GO_CC	GO:0043025~neuronal cell body	45	0.00013413	1.96999E-05
Enhancer	GO_CC	GO:0014069~postsynaptic density	30	0.000239607	3.51662E-05
Enhancer	GO_CC	GO:0043197~dendritic spine	20	0.000255658	3.75178E-05
Enhancer	GO_CC	GO:0042383~sarcolemma	18	0.000282061	4.1385E-05
Enhancer	GO_CC	GO:0048471~perinuclear region of cytoplasm	74	0.000325505	4.77449E-05
Enhancer	GO_CC	GO:0005856~cytoskeleton	49	0.000424091	6.21636E-05
Enhancer	GO_CC	GO:0005667~transcription factor complex	30	0.000540469	7.91593E-05
Enhancer	GO_CC	GO:0009986~cell surface	65	0.000653597	9.56544E-05
Enhancer	GO_CC	GO:0090575~RNA polymerase II transcription factor complex	10	0.000756551	0.000110644
Enhancer	GO_CC	GO:0016323~basolateral plasma membrane	28	0.000847628	0.000123886
Enhancer	GO_CC	GO:0015629~actin cytoskeleton	32	0.000916818	0.000133936
Enhancer	GO_CC	GO:0030673~axolemma	7	0.000933291	0.000136327
Enhancer	GO_CC	GO:0030425~dendrite	44	0.000968645	0.000141457
Enhancer	GO_CC	GO:0016324~apical plasma membrane	39	0.001353611	0.000197156
Enhancer	GO_CC	GO:0005938~cell cortex	21	0.001418702	0.000206544
Enhancer	GO_CC	GO:0043204~perikaryon	19	0.001454794	0.000211747
Enhancer	GO_CC	GO:0043005~neuron projection	33	0.001822956	0.000264667
Enhancer	GO_CC	GO:0044295~axonal growth cone	7	0.001887556	0.000273925
Enhancer	GO_CC	GO:0030018~Z disc	20	0.002070752	0.000300135
Enhancer	GO_CC	GO:0009897~external side of plasma membrane	30	0.002565777	0.000370629
Enhancer	GO_CC	GO:0042734~presynaptic membrane	13	0.002854098	0.000411468
Enhancer	GO_CC	GO:0045121~membrane raft	29	0.003084318	0.00044396
Enhancer	GO_CC	GO:0030424~axon	30	0.004689679	0.000667702
Enhancer	GO_CC	GO:0030173~integral component of Golgi membrane	12	0.004947052	0.000703115
Enhancer	GO_CC	GO:0016021~integral component of membrane	448	0.006639819	0.000932927
Enhancer	GO_CC	GO:0030027~lamellipodium	23	0.007072108	0.00099076
Enhancer	GO_MF	GO:0043565~sequence-specific DNA binding	88	3.11647E-11	5.04661E-12
Enhancer	GO_MF	GO:0005509~calcium ion binding	109	1.19011E-10	1.92719E-11
Enhancer	GO_MF	GO:0001077~transcriptional activator activity, RNA polymerase II core promoter proximal region sequence-specific binding	48	5.34742E-09	8.65925E-10
Enhancer	GO_MF	GO:0000978~RNA polymerase II core promoter proximal region sequence-specific DNA binding	58	3.8904E-07	6.29983E-08
Enhancer	GO_MF	GO:0004012~phospholipid-translocating ATPase activity	9	3.37894E-06	5.47149E-07
Enhancer	GO_MF	GO:0000977~RNA polymerase II regulatory region sequence-specific DNA binding	38	3.87081E-06	6.26795E-07
Enhancer	GO_MF	GO:0001078~transcriptional repressor activity, RNA polymerase II core promoter proximal region sequence-specific binding	25	6.6791E-06	1.08151E-06
Enhancer	GO_MF	GO:0071837~HMG box domain binding	9	3.67091E-05	5.94276E-06
Enhancer	GO_MF	GO:0005088~Ras guanyl-nucleotide exchange factor activity	24	3.88931E-05	6.29623E-06
Enhancer	GO_MF	GO:0005249~voltage-gated potassium channel activity	16	3.95278E-05	6.39895E-06
Enhancer	GO_MF	GO:0001228~transcriptional activator activity, RNA polymerase II transcription regulatory region sequence-specific binding	21	5.72141E-05	9.26084E-06
Enhancer	GO_MF	GO:0004115~3',5'-cyclic-AMP phosphodiesterase activity	8	7.86596E-05	1.273E-05
Enhancer	GO_MF	GO:0005178~integrin binding	22	8.31009E-05	1.34483E-05
Enhancer	GO_MF	GO:0004714~transmembrane receptor protein tyrosine kinase activity	12	0.000140791	2.27744E-05
Enhancer	GO_MF	GO:0001085~RNA polymerase II transcription factor binding	13	0.000263268	4.25467E-05
Enhancer	GO_MF	GO:0046934~phosphatidylinositol-4,5-bisphosphate 3-kinase activity	15	0.000336304	5.43198E-05
Enhancer	GO_MF	GO:0005085~guanyl-nucleotide exchange factor activity	22	0.000452579	7.30362E-05
Enhancer	GO_MF	GO:0044212~transcription regulatory region DNA binding	33	0.000454086	7.32786E-05
Enhancer	GO_MF	GO:0003705~transcription factor activity, RNA polymerase II distal enhancer sequence-specific binding	15	0.000660959	0.000106495
Enhancer	GO_MF	GO:0004713~protein tyrosine kinase activity	23	0.000938833	0.000150949
Enhancer	GO_MF	GO:0008066~glutamate receptor activity	6	0.001033623	0.00016607
Enhancer	GO_MF	GO:0045295~gamma-catenin binding	6	0.001654756	0.000264618
Enhancer	GO_MF	GO:0051015~actin filament binding	22	0.001999561	0.000318923
Enhancer	GO_MF	GO:0008201~heparin binding	25	0.002260551	0.000359839
Enhancer	GO_MF	GO:0005201~extracellular matrix structural constituent	14	0.002392229	0.000380421
Enhancer	GO_MF	GO:0008134~transcription factor binding	38	0.002526168	0.000401314
Enhancer	GO_MF	GO:0005516~calmodulin binding	28	0.002563313	0.0004071
Enhancer	GO_MF	GO:0017124~SH3 domain binding	20	0.003064404	0.000484843
Enhancer	GO_MF	GO:0005089~Rho guanyl-nucleotide exchange factor activity	15	0.003124299	0.000494096
Enhancer	GO_MF	GO:0003700~transcription factor activity, sequence-specific DNA binding	102	0.003249695	0.00051344
Enhancer	GO_MF	GO:0030165~PDZ domain binding	16	0.003433938	0.000541796
Enhancer	GO_MF	GO:0003682~chromatin binding	48	0.003751754	0.000590522
Enhancer	GO_MF	GO:0005245~voltage-gated calcium channel activity	10	0.003887539	0.000611268
Enhancer	GO_MF	GO:0019901~protein kinase binding	46	0.004925747	0.00076848
Enhancer	GO_MF	GO:0000979~RNA polymerase II core promoter sequence-specific DNA binding	12	0.005249889	0.000817055
Enhancer	GO_MF	GO:0003779~actin binding	36	0.005627559	0.000873349
Enhancer	GO_MF	GO:0004716~receptor signaling protein tyrosine kinase activity	5	0.005947511	0.000920787
Enhancer	GO_MF	GO:0005096~GTPase activator activity	36	0.005951	0.000921303
Enhancer	KEGG	hsa05200:Pathways in cancer	64	5.21E-08	6.81233E-09
Enhancer	KEGG	hsa04151:PI3K-Akt signaling pathway	53	5.53E-06	7.22793E-07
Enhancer	KEGG	hsa04510:Focal adhesion	36	1.56E-05	2.04101E-06
Enhancer	KEGG	hsa04810:Regulation of actin cytoskeleton	36	2.39E-05	3.1258E-06
Enhancer	KEGG	hsa05032:Morphine addiction	20	8.91E-05	1.16529E-05
Enhancer	KEGG	hsa04010:MAPK signaling pathway	39	1.14E-04	1.48401E-05
Enhancer	KEGG	hsa04014:Ras signaling pathway	36	1.14E-04	1.48635E-05
Enhancer	KEGG	hsa04015:Rap1 signaling pathway	33	3.01E-04	3.92319E-05
Enhancer	KEGG	hsa04550:Signaling pathways regulating pluripotency of stem cells	24	7.28E-04	9.48562E-05
Enhancer	KEGG	hsa04390:Hippo signaling pathway	25	9.15E-04	0.000119035
Enhancer	KEGG	hsa05218:Melanoma	15	0.001340994	0.000173974
Enhancer	KEGG	hsa05223:Non-small cell lung cancer	13	0.001375637	0.000178431
Enhancer	KEGG	hsa04066:HIF-1 signaling pathway	18	0.001515243	0.000196374
Enhancer	KEGG	hsa04724:Glutamatergic synapse	20	0.001730741	0.000224011
Enhancer	KEGG	hsa04666:Fc gamma R-mediated phagocytosis	16	0.002586716	0.00033308
Enhancer	KEGG	hsa05231:Choline metabolism in cancer	18	0.002667029	0.000343255
Enhancer	KEGG	hsa05214:Glioma	13	0.005103943	0.000647347
Enhancer	KEGG	hsa04360:Axon guidance	20	0.005983398	0.000754901
Enhancer	KEGG	hsa05412:Arrhythmogenic right ventricular cardiomyopathy (ARVC)	13	0.006559218	0.000824701
Enhancer	KEGG	hsa05222:Small cell lung cancer	15	0.00746065	0.000932995
Enhancer	KEGG	hsa05213:Endometrial cancer	11	0.007614411	0.000951349
